# Structural variation in nebulin and its implications on phenotype and inheritance: establishing a dominant distal phenotype caused by large deletions

**DOI:** 10.1101/2024.10.04.24313542

**Authors:** Lydia Sagath, Kirsi Kiiski, Kireshnee Naidu, Krutik Patel, Per Harald Jonson, Milla Laarne, Djurdja Djordjevic, Grace Yoon, Anna LaGroon, Curtis Rogers, Maureen Kelly Galindo, Katalin Scherer, Erdmute Kunstmann, Erkan Koparir, Desirée Ho, Mark Davis, Purwa Joshi, Alexander Zygmunt, Rotem Orbach, Sandra Donkervoort, Carsten G. Bönnemann, Marco Savarese, Andoni Echaniz-Laguna, Valérie Biancalana, Casie A. Genetti, Susan T. Iannaccone, Alan H. Beggs, Carina Wallgren-Pettersson, Franclo Henning, Katarina Pelin, Vilma-Lotta Lehtokari

## Abstract

**Introduction:** Structural variants (SVs) of the nebulin gene (*NEB*), including intragenic duplications, deletions, and copy number variation of the triplicate region, are an established cause of recessively inherited nemaline myopathies and related neuromuscular disorders. Large deletions have been shown to cause dominantly inherited distal myopathies. Here we provide an overview of 35 families with muscle disorders caused by such SVs in *NEB*.

**Methods:** Using custom Comparative Genomic Hybridization arrays, exome sequencing, short-read genome sequencing, custom Droplet Digital PCR, or Sanger sequencing, we identified pathogenic SVs in 35 families with *NEB*-related myopathies.

**Results:** In 23 families, recessive intragenic deletions and duplications or pathogenic gains of the triplicate region segregating with the disease in compound heterozygous form, together with a small variant in trans, were identified. In two families the SV was, however, homozygous. Eight families have not been described previously. In 12 families with a distal myopathy phenotype, eight unique, large deletions encompassing 52 to 97 exons in either heterozygous (n = 10) or mosaic (n = 2) state were identified.

In the families where inheritance was recessive, no correlation could be made between the types of variants and the severity of the disease. In contrast, all patients with large dominant deletions in *NEB* had milder, predominantly distal muscle weakness.

**Discussion:** For the first time, we establish a clear and statistically significant association between large *NEB* deletions and a form of distal myopathy. In addition, we provide the hitherto largest overview of the spectrum of SVs in *NEB*.
