## Supplementary Table 2 for "Structural variation in nebulin and its implications on phenotype and inheritance: establishing a dominant distal phenotype caused by large deletions"

### Sheet: STable2. GnomAD SVs 4.0
Variant ID	Consequence	Class	Start	Stop		Size	Allele Count	Kind	Number of exons	Allele Number	Allele Frequency	Homozygote Count
DEL_CHR2_CDEEB618	loss of function	deletion	151484902	151489059	2:151484902-151489059	4157	1	Ex 183 - 5' UTR	1	126092	0.000008	0
INS_CHR2_544EB77B	intronic	insertion	151488541		2:151488541-	59	1	Int 182		125960	0.000008	0
DEL_CHR2_106E922C	intronic	deletion	151488703	151488899	2:151488703-151488899	196	8	Int 182		125730	0.000064	1
DEL_CHR2_BFD388A0	intronic	deletion	151491782	151492090	2:151491782-151492090	308	1	Int 179		125654	0.000008	0
DEL_CHR2_AABD750E	intronic	deletion	151494649	151494816	2:151494649-151494816	167	2	Int 174		125842	0.000016	0
DEL_CHR2_F29AA5B2	intronic	deletion	151494804	151494912	2:151494804-151494912	108	3	Int 174		125930	0.000024	0
DUP_CHR2_511A8660	intronic	duplication	151495889	151496119	2:151495889-151496119	230	1	Int 174		126092	0.000008	0
DUP_CHR2_86667416	int. exon duplication	duplication	151496114	151496463	2:151496114-151496463	349	1	Ex 174	1	126092	0.000008	0
DEL_CHR2_73811A0D	loss of function	deletion	151496427	151497198	2:151496427-151497198	771	37	Ex 173	1	125942	0.000294	1
DUP_CHR2_8E3A04F8	int. exon duplication	duplication	151496769	151497486	2:151496769-151497486	717	3	Ex 173	1	126092	0.000024	0
DEL_CHR2_63B472C2	loss of function	deletion	151499003	151500230	2:151499003-151500230	1227	2	Ex 170	1	126092	0.000016	1
DEL_CHR2_7B359E55	intronic	deletion	151499515	151499588	2:151499515-151499588	73	2	Int 169		125924	0.000016	1
INS_CHR2_3795510D	intronic	insertion	151500916		2:151500916-	315	2	Int 169		125994	0.000016	0
DEL_CHR2_78F11459	loss of function	deletion	151502749	151515781	2:151502749-151515781	13032	1	Ex 159-168	10	126092	0.000008	0
DEL_CHR2_6C03ADCB	loss of function	deletion	151502781	151503342	2:151502781-151503342	561	221	Ex 168	1	125368	0.001763	0
DEL_CHR2_98FF079F	loss of function	deletion	151507171	151512027	2:151507171-151512027	4856	4	Ex 163	1	123894	0.000032	0
DUP_CHR2_B51D4715	intronic	duplication	151509414	151509468	2:151509414-151509468	54	1	Int 162		126092	0.000008	0
DUP_CHR2_8F9484B9	partial exon duplication	duplication	151514923	151514998	2:151514923-151514998	75	1	Ex 159	1	126092	0.000008	0
INS_CHR2_7D76653C	intronic	insertion	151518767		2:151518767-	281	2	Int 156		125986	0.000016	0
DUP_CHR2_0A8CD96A	intronic	duplication	151521037	151521089	2:151521037-151521089	52	1	Int 154		126092	0.000008	0
INS_CHR2_32FFDE4D	intronic	insertion	151521668		2:151521668-	241	1	Int 154		125892	0.000008	0
DUP_CHR2_E552F6A9	int. exon duplication	duplication	151533618	151541618	2:151533618-151541618	8000	1	Ex 136-143	8	125928	0.000008	0
INS_CHR2_B9399973	intronic	insertion	151538898		2:151538898-	279	1	Int 138		125964	0.000008	0
INS_CHR2_80EA2957	intronic	insertion	151539012		2:151539012-	1240	28	Int 138		126008	0.000222	0
INS_CHR2_E84641A1	intronic	insertion	151539097		2:151539097-	281	1	Int 138		125956	0.000008	0
DEL_CHR2_93A396F0	loss of function	deletion	151547483	151552370	2:151547483-151552370	4887	1	Ex 129-133	5	126092	0.000008	0
DEL_CHR2_6CB85D1A	intronic	deletion	151551115	151551215	2:151551115-151551215	100	5	Int 129		125910	0.00004	1
DEL_CHR2_DBF2CDD2	intronic	deletion	151551182	151551463	2:151551182-151551463	281	6	Int 129		125822	0.000048	1
DEL_CHR2_85227671	loss of function	deletion	151552790	151557320	2:151552790-151557320	4530	1	Ex 125-127	3	126092	0.000008	0
DUP_CHR2_7F1CA3D3	int. exon duplication	duplication	151554347	151555189	2:151554347-151555189	842	3	Ex 125-127	3	126092	0.000024	1
INS_CHR2_F07E6A3D	intronic	insertion	151557070		2:151557070-	281	1	Int 124		125944	0.000008	0
DEL_CHR2_C75AE306	intronic	deletion	151566210	151566761	2:151566210-151566761	551	10	Int 114		125672	0.00008	1
INS_CHR2_269636CB	intronic	insertion	151575405		2:151575405-	280	9	Int 107		125966	0.000071	0
DUP_CHR2_65E9571B	int. exon duplication	duplication	151577618	151584000	2:151577618-151584000	6382	2	TRI, ex 101-105	5	102482	0.00002	0
DUP_CHR2_60038C1E	int. exon duplication	duplication	151577618	151584618	2:151577618-151584618	7000	1	TRI, ex 101-105	5	113602	0.000009	0
DEL_CHR2_D01E459F	loss of function	deletion	151581559	151589618	2:151581559-151589618	8059	56	TRI, ex 98-102	5	124428	0.00045	0
DUP_CHR2_A2D5625F	int. exon duplication	duplication	151581618	151587618	2:151581618-151587618	6000	9	TRI, ex 98-102	5	119692	0.000075	0
DEL_CHR2_5602182D	loss of function	deletion	151582618	151606309	2:151582618-151606309	23691	36	TRI, ex 85-102	18	124950	0.000288	0
DUP_CHR2_9E390482	partial exon duplication	duplication	151583618	151605509	2:151583618-151605509	21891	590	TRI, ex 85-101	17	111276	0.005302	9
DEL_CHR2_4A6F3695	loss of function	deletion	151598618	151608213	2:151598618-151608213	9595	331	TRI, ex 83-89	7	111728	0.002963	24
DUP_CHR2_0116D4A6	partial exon duplication	duplication	151603618	151609618	2:151603618-151609618	6000	10	TRI, ex 82-86	5	79376	0.000126	1
INS_CHR2_E5B4F652	intronic	insertion	151613098		2:151613098-	280	6	Int 77		125966	0.000048	0
DEL_CHR2_D1486335	intronic	deletion	151614998	151615638	2:151614998-151615638	640	5	Int 76		125726	0.00004	0
DEL_CHR2_D4602472	loss of function	deletion	151620861	151630938	2:151620861-151630938	10077	1	Ex 67-72	6	126092	0.000008	0
INS_CHR2_A7C69038	intronic	insertion	151624680		2:151624680-	261	1	Int 71		125940	0.000008	0
DUP_CHR2_F90DAD34	loss of function	duplication	151627133	151631247	2:151627133-151631247	4114	3	Ex 66-70	5	126090	0.000024	0
DEL_CHR2_1BD41114	loss of function	deletion	151627555	151640347	2:151627555-151640347	12792	1	Ex 62-69	7	126092	0.000008	0
DEL_CHR2_DDEC980C	loss of function	deletion	151627841	151633930	2:151627841-151633930	6089	3	Ex 65-68	3	126092	0.000024	0
INS_CHR2_075D6A27	intronic	insertion	151633447		2:151633447-	111	61	Int 65		126042	0.000484	0
DEL_CHR2_FE6DC012	loss of function	deletion	151633695	151643812	2:151633695-151643812	10117	3	Ex 58-65	8	126092	0.000024	0
INS_CHR2_F6EB2451	intronic	insertion	151645460		2:151645460-	281	4	Int 55		125922	0.000032	0
DEL_CHR2_53DD2182	loss of function	deletion	151645757	151648257	2:151645757-151648257	2500	17	Ex 55	1	126092	0.000135	2
DUP_CHR2_0D704A66	intronic	duplication	151653344	151653460	2:151653344-151653460	116	1	Int 52		126092	0.000008	0
DEL_CHR2_F546038C	loss of function	deletion	151655122	151656179	2:151655122-151656179	1057	1	Ex 49-51	3	126092	0.000008	0
DEL_CHR2_D55C2BB2	loss of function	deletion	151660580	151666472	2:151660580-151666472	5892	1	Ex 41-46	6	126092	0.000008	0
DUP_CHR2_675B0B26	intronic	duplication	151663990	151664109	2:151663990-151664109	119	2	Int 44		126092	0.000016	0
INS_CHR2_2D2086FF	intronic	insertion	151671523		2:151671523-	280	4	Int 37		125950	0.000032	0
INS_CHR2_5ACE726F	intronic	insertion	151677802		2:151677802-	281	3	Int 33		125830	0.000024	0
INS_CHR2_7D8C8C7F	intronic	insertion	151689526		2:151689526-	272	3	Int 24		126012	0.000024	0
DUP_CHR2_8861760B	partial exon duplication	duplication	151697618	151704618	2:151697618-151704618	7000	37	Ex 14	1	95952	0.000386	0
DUP_CHR2_FB71005C	intronic	duplication	151699000	151705618	2:151699000-151705618	6618	1	Int 13		106774	0.000009	0
INS_CHR2_0363D969	intronic	insertion	151705604		2:151705604-	1240	10	Int 13		125892	0.000079	0
DEL_CHR2_ED567304	intronic	deletion	151712533	151716643	2:151712533-151716643	4110	2	Int 10		126092	0.000016	0
DEL_CHR2_196BC5C6	intronic	deletion	151712737	151712902	2:151712737-151712902	165	1	Int 10		125860	0.000008	0
INS_CHR2_C139C045	intronic	insertion	151717175		2:151717175-	6017	1	Int 10		125942	0.000008	0
INS_CHR2_92167FA6	intronic	insertion	151718773		2:151718773-	281	2	Int 9		125956	0.000016	0
DEL_CHR2_B92B023F	intronic	deletion	151718982	151719112	2:151718982-151719112	130	11	Int 9		125842	0.000087	1
INS_CHR2_FDC888DE	intronic	insertion	151727330		2:151727330-	280	1	Int 5		126026	0.000008	0
