## Supplementary Table 3 for "Structural variation in nebulin and its implications on phenotype and inheritance: establishing a dominant distal phenotype caused by large deletions"

### Sheet: STable3. SVs in NM-causing gene
GeneName	OMIMGeneID	MANE Transcript	SVCount	GeneLength
ACTA1	102610	NM_001100.4	0	2850
CFL2	601443	NM_138638.5	0	5481
KBTBD13	613727	NM_001101362.3	1	3203
KLHL40	615348	NM_152393.4	2	7008
KLHL41	607701	NM_006063.3	13	16557
LMOD3	616112	NM_198271.5	7	16531
MYO18B	607295	NM_032608.7	93	288858
MYPN	608517	NM_032578.4	25	102530
NEB	161650	NM_001164508.2	68	249138
TNNT1	191041	NM_003283.6	18	16509
TNNT3	600692	NM_006757.4	9	19000
TPM2	190990	NM_003289.4	1	6994
TPM3	191030	NM_152263.4	14	30288
